# Effectiveness of asymptomatic patient screening for detection and control of multidrug-resistant organism transmission in healthcare settings – implications for infection control

**DOI:** 10.64898/2025.12.04.25341664

**Authors:** Christopher H. Connor, Claire L. Gorrie, Charlie K. Higgs, Torsten Seemann, Marcel Leroi, M. Lindsay Grayson, Benjamin P. Howden, Norelle L. Sherry, Jason C. Kwong

## Abstract

**Background:** Asymptomatic screening and contact precautions for multidrug-resistant organisms (MDRO) has been used to prevent transmission to other patients. However, the benefits are unclear due to differences in screening, challenges with accurately measuring transmission, and confounders when using clinical infections as an outcome measure. We aimed to compare the impact of different screening strategies on MDRO transmission among hospitalised patients using whole-genome sequencing (WGS) data.

**Methods:** We compared potential screening protocols targeting patients in i) intensive care, ii) high-MDRO-consequence wards, iii) high-MDRO-prevalence wards and iv) standard-risk wards from a 15-month prospective observational study of MDRO colonisation and infection. MDRO included *vanA* vancomycin-resistant *E. faecium*, extended-spectrum beta-lactamase (ESBL) producing *E. coli* and ESBL *K. pneumoniae*. WGS data from MDRO isolates were analysed with patient location data to define “probable”, “possible” and “unlikely” transmission events. The primary outcome was the number and proportion of probable transmission events identified with each screening strategy.

**Results:** 7475 patients were sampled with 668 MDRO cases (628 patients) identified from all samples (clinical samples plus asymptomatic screening). A strategy incorporating screening in ICU, high-consequence wards and high-prevalence wards detected significantly more MDRO cases (524/668 [78%] vs 120/668 [18%]; p<0.001) and probable transmission events (20/41 [49%] vs 5/41 [12%]; p<0.001) compared to MDRO surveillance based solely on clinical samples without screening. MDRO incidence (209.5 vs 78.8 cases per 1000 patients screened; RR 2.66; 95% CI 2.06–3.44; p<0.001) and transmission (44.7 vs 3.5 probable transmission events per 1000 patients screened; RR 12.77; 95% CI 5.97–27.0; p<0.001) was significantly higher on standard risk wards (no regular screening) than on high-consequence wards (weekly screening performed).

**Conclusion:** Active asymptomatic screening significantly enhanced the detection of target MDRO and MDRO transmission. Routine screening of patients with isolation of MDRO carriers in contact precautions was associated with lower rates of MDRO transmission.

**Key points:**

- MDRO surveillance based upon clinical infections alone missed the majority of MDRO incident cases and transmission events
- Asymptomatic screening for MDRO enhanced detection of cases and transmission
- MDRO transmission was lower on wards where asymptomatic screening was routinely performed
