## Supplementary Accessions for "Effectiveness of asymptomatic patient screening for detection and control of multidrug-resistant organism transmission in healthcare settings – implications for infection control"

### Sheet: Sheet1
SampleIdentifier	SRA_Accession	BioSample	BioProject
AUSMDU00015681	SRS8335817	SAMN18085194	PRJNA565795
AUSMDU00034394	SRS5393516	SAMN12768764	PRJNA565795
AUSMDU00015545	SRS8351283	SAMN18083003	PRJNA565795
AUSMDU00022676	SRS8336215	SAMN18085868	PRJNA565795
AUSMDU00007999	SRS5393460	SAMN12768739	PRJNA565795
AUSMDU00008000	SRS5393462	SAMN12768740	PRJNA565795
AUSMDU00015543	SRS8351693	SAMN18082922	PRJNA565795
AUSMDU00015978	SRS8335545	SAMN18085285	PRJNA565795
AUSMDU00020275	SRS9084666	SAMN18720356	PRJNA565795
AUSMDU00008625	SRS5393676	SAMN12768843	PRJNA565795
AUSMDU00017095	SRS8335567	SAMN18085362	PRJNA565795
AUSMDU00010797	SRS9085126	SAMN18720333	PRJNA565795
AUSMDU00023222	SRS9084760	SAMN18720438	PRJNA565795
AUSMDU00011383	SRS9084753	SAMN18720433	PRJNA565795
AUSMDU00017096	SRS8335621	SAMN18085383	PRJNA565795
AUSMDU00019215	SRS8335519	SAMN18085436	PRJNA565795
AUSMDU00008001	SRS5393605	SAMN12768654	PRJNA565795
AUSMDU00015839	SRS8335540	SAMN18085281	PRJNA565795
AUSMDU00021633	SRS8335941	SAMN18085778	PRJNA565795
AUSMDU00008002	SRS5393710	SAMN12768874	PRJNA565795
AUSMDU00008626	SRS5393677	SAMN12768844	PRJNA565795
AUSMDU00015544	SRS8351258	SAMN18082979	PRJNA565795
AUSMDU00019358	SRS8335486	SAMN18085550	PRJNA565795
AUSMDU00011685	SRS9084682	SAMN18720370	PRJNA565795
AUSMDU00011864	SRS9084683	SAMN18720371	PRJNA565795
AUSMDU00011686	SRS8351522	SAMN18082830	PRJNA565795
AUSMDU00019216	SRS9084992	SAMN18720266	PRJNA565795
AUSMDU00019359	SRS9085238	SAMN18720318	PRJNA565795
AUSMDU00021634	SRS8335965	SAMN18085801	PRJNA565795
AUSMDU00017097	SRS9084727	SAMN18720410	PRJNA565795
AUSMDU00019368	SRS8335859	SAMN18085609	PRJNA565795
AUSMDU00019369	SRS9085201	SAMN18720284	PRJNA565795
AUSMDU00020276	SRS9085210	SAMN18720293	PRJNA565795
AUSMDU00008003	SRS5393711	SAMN12768875	PRJNA565795
AUSMDU00008524	SRS5393588	SAMN12768803	PRJNA565795
AUSMDU00015666	SRS8335787	SAMN18085213	PRJNA565795
AUSMDU00015667	SRS8335884	SAMN18085240	PRJNA565795
AUSMDU00015546	SRS8351244	SAMN18083112	PRJNA565795
AUSMDU00015961	SRS8351246	SAMN18083114	PRJNA565795
AUSMDU00010590	SRS8351553	SAMN18082640	PRJNA565795
AUSMDU00012782	SRS9084673	SAMN18720361	PRJNA565795
AUSMDU00011865	SRS8351546	SAMN18082851	PRJNA565795
AUSMDU00020298	SRS8335562	SAMN18085360	PRJNA565795
AUSMDU00016148	SRS8335429	SAMN18085296	PRJNA565795
AUSMDU00017098	SRS8335629	SAMN18085391	PRJNA565795
AUSMDU00010591	SRS8351264	SAMN18082653	PRJNA565795
AUSMDU00020909	SRS8336053	SAMN18085723	PRJNA565795
AUSMDU00015549	SRS9084740	SAMN18720422	PRJNA565795
AUSMDU00022378	SRS8336119	SAMN18085881	PRJNA565795
AUSMDU00008410	SRS5393368	SAMN12768680	PRJNA565795
AUSMDU00008411	SRS5393369	SAMN12768681	PRJNA565795
AUSMDU00023204	SRS8336090	SAMN18085942	PRJNA565795
AUSMDU00015550	SRS8351638	SAMN18082901	PRJNA565795
AUSMDU00015551	SRS9084764	SAMN18720443	PRJNA565795
AUSMDU00015552	SRS8351679	SAMN18082967	PRJNA565795
AUSMDU00022542	SRS8336019	SAMN18085906	PRJNA565795
AUSMDU00011687	SRS8351528	SAMN18082834	PRJNA565795
AUSMDU00010592	SRS8351677	SAMN18082651	PRJNA565795
AUSMDU00015971	SRS8335531	SAMN18085272	PRJNA565795
AUSMDU00022409	SRS8336131	SAMN18085891	PRJNA565795
AUSMDU00022543	SRS8336222	SAMN18085874	PRJNA565795
AUSMDU00015553	SRS8351206	SAMN18082933	PRJNA565795
AUSMDU00010593	SRS8351344	SAMN18082620	PRJNA565795
AUSMDU00010594	SRS8351688	SAMN18082652	PRJNA565795
AUSMDU00015554	SRS8351671	SAMN18082960	PRJNA565795
AUSMDU00015668	SRS8351586	SAMN18083089	PRJNA565795
AUSMDU00008004	SRS5393463	SAMN12768741	PRJNA565795
AUSMDU00010798	SRS8351330	SAMN18082712	PRJNA565795
AUSMDU00011302	SRS8351442	SAMN18082756	PRJNA565795
AUSMDU00011688	SRS8351505	SAMN18082812	PRJNA565795
AUSMDU00015669	SRS8335799	SAMN18085163	PRJNA565795
AUSMDU00011689	SRS8351484	SAMN18082795	PRJNA565795
AUSMDU00021635	SRS8335966	SAMN18085800	PRJNA565795
AUSMDU00021636	SRS8335942	SAMN18085779	PRJNA565795
AUSMDU00015670	SRS9084838	SAMN18720507	PRJNA565795
AUSMDU00016427	SRS8335915	SAMN18085342	PRJNA565795
AUSMDU00034382	SRS5393464	SAMN12768742	PRJNA565795
AUSMDU00011867	SRS8351599	SAMN18082870	PRJNA565795
AUSMDU00015671	SRS8351377	SAMN18083044	PRJNA565795
AUSMDU00015979	SRS8335541	SAMN18085282	PRJNA565795
AUSMDU00022544	SRS8336121	SAMN18085882	PRJNA565795
AUSMDU00019217	SRS8335492	SAMN18085410	PRJNA565795
AUSMDU00034405	SRS5393511	SAMN12768598	PRJNA565795
AUSMDU00034353	SRS5393465	SAMN12768743	PRJNA565795
AUSMDU00019675	SRS8335710	SAMN18085636	PRJNA565795
AUSMDU00011690	SRS8351490	SAMN18082800	PRJNA565795
AUSMDU00022545	SRS8336122	SAMN18085883	PRJNA565795
AUSMDU00019362	SRS9084707	SAMN18720392	PRJNA565795
AUSMDU00034343	SRS5393466	SAMN12768744	PRJNA565795
AUSMDU00015556	SRS9084842	SAMN18720510	PRJNA565795
AUSMDU00011303	SRS8351426	SAMN18082742	PRJNA565795
AUSMDU00008627	SRS5393556	SAMN12768635	PRJNA565795
AUSMDU00015672	SRS8335566	SAMN18085164	PRJNA565795
AUSMDU00020911	SRS9084810	SAMN18720484	PRJNA565795
AUSMDU00015557	SRS8351689	SAMN18082976	PRJNA565795
AUSMDU00015558	SRS8351257	SAMN18082980	PRJNA565795
AUSMDU00015559	SRS8351273	SAMN18082993	PRJNA565795
AUSMDU00022375	SRS9084862	SAMN18720527	PRJNA565795
AUSMDU00022374	SRS9084861	SAMN18720526	PRJNA565795
AUSMDU00023205	SRS9084863	SAMN18720529	PRJNA565795
AUSMDU00034390	SRS5393467	SAMN12768745	PRJNA565795
AUSMDU00034397	SRS5393468	SAMN12768746	PRJNA565795
AUSMDU00015560	SRS8351658	SAMN18082948	PRJNA565795
AUSMDU00023225	SRS8336201	SAMN18085856	PRJNA565795
AUSMDU00011691	SRS8351515	SAMN18082822	PRJNA565795
AUSMDU00015673	SRS9084715	SAMN18720399	PRJNA565795
AUSMDU00034413	SRS5393739	SAMN12768612	PRJNA565795
AUSMDU00010595	SRS8351474	SAMN18082633	PRJNA565795
AUSMDU00011339	SRS9085090	SAMN18720275	PRJNA565795
AUSMDU00011379	SRS8351471	SAMN18082783	PRJNA565795
AUSMDU00034370	SRS5393469	SAMN12768747	PRJNA565795
AUSMDU00034396	SRS5393470	SAMN12768748	PRJNA565795
AUSMDU00010596	SRS8351485	SAMN18082634	PRJNA565795
AUSMDU00020277	SRS9085203	SAMN18720286	PRJNA565795
AUSMDU00020299	SRS9085204	SAMN18720287	PRJNA565795
AUSMDU00021638	SRS9085207	SAMN18720290	PRJNA565795
AUSMDU00017100	SRS8335618	SAMN18085380	PRJNA565795
AUSMDU00015561	SRS8351272	SAMN18082994	PRJNA565795
AUSMDU00020913	SRS8336054	SAMN18085724	PRJNA565795
AUSMDU00010799	SRS9084865	SAMN18720530	PRJNA565795
AUSMDU00019340	SRS8335850	SAMN18085597	PRJNA565795
AUSMDU00017118	SRS8335640	SAMN18085400	PRJNA565795
AUSMDU00034400	SRS5393590	SAMN12768640	PRJNA565795
AUSMDU00034418	SRS5393697	SAMN12768862	PRJNA565795
AUSMDU00015562	SRS8351603	SAMN18082874	PRJNA565795
AUSMDU00010597	SRS9084832	SAMN18720500	PRJNA565795
AUSMDU00022546	SRS8336218	SAMN18085871	PRJNA565795
AUSMDU00008628	SRS5393725	SAMN12768887	PRJNA565795
AUSMDU00011304	SRS8351407	SAMN18082725	PRJNA565795
AUSMDU00015563	SRS8351668	SAMN18082957	PRJNA565795
AUSMDU00020278	SRS8336208	SAMN18085682	PRJNA565795
AUSMDU00017101	SRS8335576	SAMN18085371	PRJNA565795
AUSMDU00019926	SRS9085222	SAMN18720302	PRJNA565795
AUSMDU00034391	SRS5393471	SAMN12768749	PRJNA565795
AUSMDU00010800	SRS8351323	SAMN18082704	PRJNA565795
AUSMDU00011868	SRS8351556	SAMN18082861	PRJNA565795
AUSMDU00015564	SRS9085215	SAMN18720297	PRJNA565795
AUSMDU00022547	SRS9084723	SAMN18720407	PRJNA565795
AUSMDU00019218	SRS8335481	SAMN18085545	PRJNA565795
AUSMDU00034349	SRS5393566	SAMN12768783	PRJNA565795
AUSMDU00019219	SRS8335501	SAMN18085418	PRJNA565795
AUSMDU00034344	SRS5393473	SAMN12768750	PRJNA565795
AUSMDU00010801	SRS8351309	SAMN18082691	PRJNA565795
AUSMDU00022548	SRS9084837	SAMN18720506	PRJNA565795
AUSMDU00020279	SRS8336046	SAMN18085689	PRJNA565795
AUSMDU00021639	SRS8335949	SAMN18085785	PRJNA565795
AUSMDU00011881	SRS8351607	SAMN18082878	PRJNA565795
AUSMDU00034371	SRS5393474	SAMN12768751	PRJNA565795
AUSMDU00022549	SRS8336139	SAMN18085899	PRJNA565795
AUSMDU00015828	SRS8335532	SAMN18085273	PRJNA565795
AUSMDU00034345	SRS5393475	SAMN12768752	PRJNA565795
AUSMDU00015555	SRS9084710	SAMN18720394	PRJNA565795
AUSMDU00022550	SRS8336126	SAMN18085884	PRJNA565795
AUSMDU00023869	SRS8336134	SAMN18085894	PRJNA565795
AUSMDU00011711	SRS8351536	SAMN18082842	PRJNA565795
AUSMDU00015565	SRS8351637	SAMN18082902	PRJNA565795
AUSMDU00015676	SRS8351588	SAMN18083090	PRJNA565795
AUSMDU00011710	SRS8351452	SAMN18082765	PRJNA565795
AUSMDU00010802	SRS8351333	SAMN18082714	PRJNA565795
AUSMDU00015678	SRS8351349	SAMN18083020	PRJNA565795
AUSMDU00019676	SRS8335697	SAMN18085626	PRJNA565795
AUSMDU00016177	SRS8335909	SAMN18085336	PRJNA565795
AUSMDU00010599	SRS8351275	SAMN18082654	PRJNA565795
AUSMDU00011692	SRS8351509	SAMN18082817	PRJNA565795
AUSMDU00019222	SRS8335826	SAMN18085488	PRJNA565795
AUSMDU00022556	SRS8336006	SAMN18085834	PRJNA565795
AUSMDU00034347	SRS5393476	SAMN12768753	PRJNA565795
AUSMDU00019303	SRS8335657	SAMN18085561	PRJNA565795
AUSMDU00021641	SRS8335670	SAMN18085570	PRJNA565795
AUSMDU00011305	SRS8351404	SAMN18082722	PRJNA565795
AUSMDU00008629	SRS5393678	SAMN12768845	PRJNA565795
AUSMDU00017105	SRS9084773	SAMN18720451	PRJNA565795
AUSMDU00017104	SRS9085135	SAMN18720341	PRJNA565795
AUSMDU00015680	SRS9085239	SAMN18720320	PRJNA565795
AUSMDU00021642	SRS8335984	SAMN18085817	PRJNA565795
AUSMDU00022551	SRS8336031	SAMN18085917	PRJNA565795
AUSMDU00015972	SRS8351666	SAMN18082955	PRJNA565795
AUSMDU00016151	SRS8335549	SAMN18085290	PRJNA565795
AUSMDU00015829	SRS9084671	SAMN18720359	PRJNA565795
AUSMDU00034351	SRS5393645	SAMN12768665	PRJNA565795
AUSMDU00010600	SRS8351253	SAMN18082669	PRJNA565795
AUSMDU00020914	SRS8336074	SAMN18085743	PRJNA565795
AUSMDU00034379	SRS5393567	SAMN12768784	PRJNA565795
AUSMDU00010803	SRS9085217	SAMN18720298	PRJNA565795
AUSMDU00008526	SRS5393617	SAMN12768804	PRJNA565795
AUSMDU00008527	SRS5393719	SAMN12768881	PRJNA565795
AUSMDU00019677	SRS9085123	SAMN18720330	PRJNA565795
AUSMDU00034406	SRS5393522	SAMN12768599	PRJNA565795
AUSMDU00015569	SRS9084867	SAMN18720532	PRJNA565795
AUSMDU00008202	SRS5393568	SAMN12768785	PRJNA565795
AUSMDU00023207	SRS8336092	SAMN18085943	PRJNA565795
AUSMDU00015684	SRS8335493	SAMN18085187	PRJNA565795
AUSMDU00015570	SRS8351337	SAMN18083008	PRJNA565795
AUSMDU00008372	SRS5393646	SAMN12768666	PRJNA565795
AUSMDU00008631	SRS5393679	SAMN12768846	PRJNA565795
AUSMDU00015685	SRS8351235	SAMN18083104	PRJNA565795
AUSMDU00022373	SRS8336214	SAMN18085866	PRJNA565795
AUSMDU00020281	SRS9084701	SAMN18720386	PRJNA565795
AUSMDU00015686	SRS9084712	SAMN18720396	PRJNA565795
AUSMDU00034395	SRS5393606	SAMN12768655	PRJNA565795
AUSMDU00019223	SRS8335827	SAMN18085492	PRJNA565795
AUSMDU00019221	SRS8335840	SAMN18085591	PRJNA565795
AUSMDU00016152	SRS8335447	SAMN18085312	PRJNA565795
AUSMDU00017106	SRS8335572	SAMN18085368	PRJNA565795
AUSMDU00010601	SRS8351251	SAMN18082621	PRJNA565795
AUSMDU00015689	SRS8335683	SAMN18085207	PRJNA565795
AUSMDU00015690	SRS8351359	SAMN18083027	PRJNA565795
AUSMDU00011307	SRS8351441	SAMN18082754	PRJNA565795
AUSMDU00021644	SRS8335968	SAMN18085802	PRJNA565795
AUSMDU00021645	SRS9084711	SAMN18720395	PRJNA565795
AUSMDU00021646	SRS8335969	SAMN18085803	PRJNA565795
AUSMDU00019364	SRS8335860	SAMN18085604	PRJNA565795
AUSMDU00008373	SRS5393569	SAMN12768786	PRJNA565795
AUSMDU00011693	SRS8351516	SAMN18082823	PRJNA565795
AUSMDU00010804	SRS9084849	SAMN18720517	PRJNA565795
AUSMDU00015573	SRS9085079	SAMN18720229	PRJNA565795
AUSMDU00011870	SRS9084831	SAMN18720501	PRJNA565795
AUSMDU00022552	SRS8336028	SAMN18085913	PRJNA565795
AUSMDU00021684	SRS8335985	SAMN18085818	PRJNA565795
AUSMDU00015693	SRS8335869	SAMN18085226	PRJNA565795
AUSMDU00017108	SRS8335582	SAMN18085376	PRJNA565795
AUSMDU00020284	SRS9084721	SAMN18720404	PRJNA565795
AUSMDU00020285	SRS8335989	SAMN18085678	PRJNA565795
AUSMDU00010603	SRS8351291	SAMN18082622	PRJNA565795
AUSMDU00010604	SRS8351496	SAMN18082635	PRJNA565795
AUSMDU00015575	SRS8351664	SAMN18082953	PRJNA565795
AUSMDU00020300	SRS8336167	SAMN18085711	PRJNA565795
AUSMDU00019226	SRS8335753	SAMN18085459	PRJNA565795
AUSMDU00011712	SRS8351538	SAMN18082843	PRJNA565795
AUSMDU00019227	SRS8335759	SAMN18085462	PRJNA565795
AUSMDU00010605	SRS8351622	SAMN18082616	PRJNA565795
AUSMDU00011308	SRS8351420	SAMN18082736	PRJNA565795
AUSMDU00008632	SRS5393374	SAMN12768686	PRJNA565795
AUSMDU00010606	SRS8351220	SAMN18082649	PRJNA565795
AUSMDU00008633	SRS5393375	SAMN12768687	PRJNA565795
AUSMDU00011694	SRS8351479	SAMN18082791	PRJNA565795
AUSMDU00019228	SRS8335585	SAMN18085494	PRJNA565795
AUSMDU00016172	SRS8335907	SAMN18085335	PRJNA565795
AUSMDU00016174	SRS9084735	SAMN18720417	PRJNA565795
AUSMDU00010638	SRS8351237	SAMN18082665	PRJNA565795
AUSMDU00017109	SRS8335578	SAMN18085372	PRJNA565795
AUSMDU00021648	SRS8335959	SAMN18085794	PRJNA565795
AUSMDU00010639	SRS8351302	SAMN18082623	PRJNA565795
AUSMDU00010640	SRS8351438	SAMN18082630	PRJNA565795
AUSMDU00034354	SRS5393607	SAMN12768656	PRJNA565795
AUSMDU00008374	SRS5393570	SAMN12768787	PRJNA565795
AUSMDU00034355	SRS5393505	SAMN12768754	PRJNA565795
AUSMDU00015697	SRS9085223	SAMN18720304	PRJNA565795
AUSMDU00010805	SRS9084739	SAMN18720421	PRJNA565795
AUSMDU00024058	SRS8336091	SAMN18085941	PRJNA565795
AUSMDU00015698	SRS8335880	SAMN18085235	PRJNA565795
AUSMDU00010641	SRS8351248	SAMN18082666	PRJNA565795
AUSMDU00015580	SRS9084708	SAMN18720393	PRJNA565795
AUSMDU00016431	SRS9084794	SAMN18720469	PRJNA565795
AUSMDU00019678	SRS8335703	SAMN18085631	PRJNA565795
AUSMDU00034356	SRS5393506	SAMN12768755	PRJNA565795
AUSMDU00010642	SRS8351313	SAMN18082624	PRJNA565795
AUSMDU00008414	SRS5393722	SAMN12768884	PRJNA565795
AUSMDU00020286	SRS8336147	SAMN18085693	PRJNA565795
AUSMDU00034414	SRS5393562	SAMN12768600	PRJNA565795
AUSMDU00022679	SRS8336047	SAMN18085929	PRJNA565795
AUSMDU00015963	SRS9084803	SAMN18720478	PRJNA565795
AUSMDU00024059	SRS8336043	SAMN18085928	PRJNA565795
AUSMDU00015700	SRS9085167	SAMN18720279	PRJNA565795
AUSMDU00019229	SRS8335487	SAMN18085551	PRJNA565795
AUSMDU00034416	SRS5393712	SAMN12768876	PRJNA565795
AUSMDU00034401	SRS5393573	SAMN12768601	PRJNA565795
AUSMDU00015701	SRS8335877	SAMN18085169	PRJNA565795
AUSMDU00019230	SRS8335662	SAMN18085563	PRJNA565795
AUSMDU00010644	SRS8351249	SAMN18082667	PRJNA565795
AUSMDU00011871	SRS8351551	SAMN18082857	PRJNA565795
AUSMDU00019231	SRS9084677	SAMN18720364	PRJNA565795
AUSMDU00019367	SRS8335696	SAMN18085623	PRJNA565795
AUSMDU00010643	SRS9085057	SAMN18720272	PRJNA565795
AUSMDU00023226	SRS8336148	SAMN18085962	PRJNA565795
AUSMDU00016156	SRS8335906	SAMN18085329	PRJNA565795
AUSMDU00017112	SRS8335568	SAMN18085363	PRJNA565795
AUSMDU00016157	SRS8335903	SAMN18085330	PRJNA565795
AUSMDU00015583	SRS9085131	SAMN18720336	PRJNA565795
AUSMDU00019928	SRS9085202	SAMN18720285	PRJNA565795
AUSMDU00015702	SRS8335881	SAMN18085236	PRJNA565795
AUSMDU00034357	SRS5393507	SAMN12768756	PRJNA565795
AUSMDU00034375	SRS5393608	SAMN12768657	PRJNA565795
AUSMDU00022680	SRS8336009	SAMN18085841	PRJNA565795
AUSMDU00022681	SRS8336017	SAMN18085843	PRJNA565795
AUSMDU00015703	SRS9084843	SAMN18720511	PRJNA565795
AUSMDU00015704	SRS9084845	SAMN18720512	PRJNA565795
AUSMDU00019233	SRS9084847	SAMN18720514	PRJNA565795
AUSMDU00019232	SRS9084844	SAMN18720513	PRJNA565795
AUSMDU00019680	SRS8335712	SAMN18085637	PRJNA565795
AUSMDU00019370	SRS8335691	SAMN18085619	PRJNA565795
AUSMDU00015585	SRS8351260	SAMN18082983	PRJNA565795
AUSMDU00034407	SRS5393584	SAMN12768602	PRJNA565795
AUSMDU00008378	SRS5393750	SAMN12768613	PRJNA565795
AUSMDU00020296	SRS8336150	SAMN18085695	PRJNA565795
AUSMDU00019234	SRS8335806	SAMN18085475	PRJNA565795
AUSMDU00016158	SRS8335895	SAMN18085322	PRJNA565795
AUSMDU00017117	SRS8335635	SAMN18085395	PRJNA565795
AUSMDU00024061	SRS8336012	SAMN18085842	PRJNA565795
AUSMDU00015705	SRS8351360	SAMN18083028	PRJNA565795
AUSMDU00010812	SRS9084694	SAMN18720380	PRJNA565795
AUSMDU00015830	SRS9084869	SAMN18720255	PRJNA565795
AUSMDU00016432	SRS9084788	SAMN18720464	PRJNA565795
AUSMDU00020280	SRS8336149	SAMN18085694	PRJNA565795
AUSMDU00020297	SRS9084822	SAMN18720495	PRJNA565795
AUSMDU00011366	SRS8351440	SAMN18082755	PRJNA565795
AUSMDU00020386	SRS8336170	SAMN18085714	PRJNA565795
AUSMDU00010645	SRS9085070	SAMN18720273	PRJNA565795
AUSMDU00011310	SRS8351416	SAMN18082734	PRJNA565795
AUSMDU00016159	SRS8335450	SAMN18085315	PRJNA565795
AUSMDU00016433	SRS8335448	SAMN18085313	PRJNA565795
AUSMDU00011698	SRS8351501	SAMN18082810	PRJNA565795
AUSMDU00015706	SRS9084798	SAMN18720474	PRJNA565795
AUSMDU00011872	SRS8351547	SAMN18082854	PRJNA565795
AUSMDU00020918	SRS8336057	SAMN18085729	PRJNA565795
AUSMDU00021651	SRS8335971	SAMN18085805	PRJNA565795
AUSMDU00034350	SRS5393609	SAMN12768658	PRJNA565795
AUSMDU00010813	SRS8351304	SAMN18082687	PRJNA565795
AUSMDU00008379	SRS5393571	SAMN12768788	PRJNA565795
AUSMDU00021652	SRS8335947	SAMN18085783	PRJNA565795
AUSMDU00021654	SRS9084817	SAMN18720491	PRJNA565795
AUSMDU00015974	SRS8335536	SAMN18085277	PRJNA565795
AUSMDU00016160	SRS8335430	SAMN18085297	PRJNA565795
AUSMDU00022381	SRS8336203	SAMN18085857	PRJNA565795
AUSMDU00015707	SRS8335825	SAMN18085195	PRJNA565795
AUSMDU00017113	SRS8335579	SAMN18085373	PRJNA565795
AUSMDU00015708	SRS9084674	SAMN18720362	PRJNA565795
AUSMDU00015709	SRS9084703	SAMN18720389	PRJNA565795
AUSMDU00015710	SRS9084675	SAMN18720363	PRJNA565795
AUSMDU00015975	SRS8335729	SAMN18085261	PRJNA565795
AUSMDU00015586	SRS8351364	SAMN18083032	PRJNA565795
AUSMDU00019224	SRS9084687	SAMN18720239	PRJNA565795
AUSMDU00021655	SRS8335961	SAMN18085796	PRJNA565795
AUSMDU00011341	SRS9084704	SAMN18720387	PRJNA565795
AUSMDU00008203	SRS5393761	SAMN12768614	PRJNA565795
AUSMDU00015711	SRS9084804	SAMN18720479	PRJNA565795
AUSMDU00010814	SRS9084731	SAMN18720413	PRJNA565795
AUSMDU00022407	SRS8336127	SAMN18085889	PRJNA565795
AUSMDU00010646	SRS9084725	SAMN18720408	PRJNA565795
AUSMDU00019236	SRS9085001	SAMN18720267	PRJNA565795
AUSMDU00008204	SRS5393572	SAMN12768789	PRJNA565795
AUSMDU00011370	SRS8351456	SAMN18082769	PRJNA565795
AUSMDU00019235	SRS8335500	SAMN18085419	PRJNA565795
AUSMDU00010647	SRS9084795	SAMN18720470	PRJNA565795
AUSMDU00008205	SRS5393574	SAMN12768790	PRJNA565795
AUSMDU00022410	SRS8336132	SAMN18085892	PRJNA565795
AUSMDU00019681	SRS8335707	SAMN18085634	PRJNA565795
AUSMDU00019237	SRS8335652	SAMN18085554	PRJNA565795
AUSMDU00015713	SRS9084766	SAMN18720444	PRJNA565795
AUSMDU00015747	SRS9084767	SAMN18720445	PRJNA565795
AUSMDU00019238	SRS9084769	SAMN18720447	PRJNA565795
AUSMDU00008206	SRS5393575	SAMN12768791	PRJNA565795
AUSMDU00016434	SRS8335920	SAMN18085343	PRJNA565795
AUSMDU00008416	SRS5393643	SAMN12768828	PRJNA565795
AUSMDU00010815	SRS8351308	SAMN18082692	PRJNA565795
AUSMDU00015748	SRS8335868	SAMN18085225	PRJNA565795
AUSMDU00008207	SRS5393576	SAMN12768792	PRJNA565795
AUSMDU00020928	SRS8335929	SAMN18085767	PRJNA565795
AUSMDU00019239	SRS8335482	SAMN18085546	PRJNA565795
AUSMDU00022555	SRS8336114	SAMN18085875	PRJNA565795
AUSMDU00008380	SRS5393647	SAMN12768667	PRJNA565795
AUSMDU00020292	SRS8336145	SAMN18085692	PRJNA565795
AUSMDU00034408	SRS5393623	SAMN12768603	PRJNA565795
AUSMDU00015749	SRS8335861	SAMN18085218	PRJNA565795
AUSMDU00008381	SRS5393648	SAMN12768668	PRJNA565795
AUSMDU00020287	SRS8336089	SAMN18085690	PRJNA565795
AUSMDU00015587	SRS8351697	SAMN18082925	PRJNA565795
AUSMDU00015588	SRS8351695	SAMN18082923	PRJNA565795
AUSMDU00019240	SRS8335809	SAMN18085476	PRJNA565795
AUSMDU00015750	SRS9084726	SAMN18720409	PRJNA565795
AUSMDU00008635	SRS5393680	SAMN12768847	PRJNA565795
AUSMDU00010648	SRS9084729	SAMN18720412	PRJNA565795
AUSMDU00015752	SRS8351579	SAMN18083081	PRJNA565795
AUSMDU00020288	SRS8336219	SAMN18085683	PRJNA565795
AUSMDU00010649	SRS8351665	SAMN18082650	PRJNA565795
AUSMDU00011353	SRS8351466	SAMN18082778	PRJNA565795
AUSMDU00015753	SRS8351391	SAMN18083057	PRJNA565795
AUSMDU00019241	SRS8335650	SAMN18085552	PRJNA565795
AUSMDU00019365	SRS9084688	SAMN18720374	PRJNA565795
AUSMDU00020920	SRS9084722	SAMN18720405	PRJNA565795
AUSMDU00022383	SRS8336204	SAMN18085859	PRJNA565795
AUSMDU00016435	SRS8335422	SAMN18085348	PRJNA565795
AUSMDU00008486	SRS5393577	SAMN12768793	PRJNA565795
AUSMDU00008417	SRS5393644	SAMN12768829	PRJNA565795
AUSMDU00010651	SRS8351287	SAMN18082655	PRJNA565795
AUSMDU00011701	SRS8351495	SAMN18082804	PRJNA565795
AUSMDU00022384	SRS8336205	SAMN18085860	PRJNA565795
AUSMDU00022385	SRS8336206	SAMN18085861	PRJNA565795
AUSMDU00022386	SRS8336209	SAMN18085862	PRJNA565795
AUSMDU00010652	SRS8351324	SAMN18082625	PRJNA565795
AUSMDU00015756	SRS8335604	SAMN18085197	PRJNA565795
AUSMDU00019301	SRS8335494	SAMN18085412	PRJNA565795
AUSMDU00034388	SRS5393508	SAMN12768757	PRJNA565795
AUSMDU00021656	SRS8335980	SAMN18085813	PRJNA565795
AUSMDU00021657	SRS9084806	SAMN18720481	PRJNA565795
AUSMDU00034409	SRS5393634	SAMN12768604	PRJNA565795
AUSMDU00022387	SRS8336005	SAMN18085837	PRJNA565795
AUSMDU00022767	SRS8336026	SAMN18085912	PRJNA565795
AUSMDU00015758	SRS9084786	SAMN18720463	PRJNA565795
AUSMDU00015589	SRS9084775	SAMN18720453	PRJNA565795
AUSMDU00022388	SRS8336125	SAMN18085887	PRJNA565795
AUSMDU00008418	SRS5393662	SAMN12768830	PRJNA565795
AUSMDU00021658	SRS9084700	SAMN18720385	PRJNA565795
AUSMDU00015759	SRS8335504	SAMN18085188	PRJNA565795
AUSMDU00010808	SRS8351331	SAMN18082711	PRJNA565795
AUSMDU00015760	SRS8351233	SAMN18083102	PRJNA565795
AUSMDU00015761	SRS8335693	SAMN18085208	PRJNA565795
AUSMDU00016161	SRS8335538	SAMN18085279	PRJNA565795
AUSMDU00034381	SRS5393509	SAMN12768758	PRJNA565795
AUSMDU00015591	SRS9084713	SAMN18720398	PRJNA565795
AUSMDU00015762	SRS9084716	SAMN18720400	PRJNA565795
AUSMDU00010809	SRS8351298	SAMN18082681	PRJNA565795
AUSMDU00010810	SRS8351320	SAMN18082703	PRJNA565795
AUSMDU00019682	SRS9084805	SAMN18720480	PRJNA565795
AUSMDU00021659	SRS9084807	SAMN18720482	PRJNA565795
AUSMDU00015763	SRS8335488	SAMN18085201	PRJNA565795
AUSMDU00015980	SRS8335547	SAMN18085287	PRJNA565795
AUSMDU00016162	SRS9084866	SAMN18720531	PRJNA565795
AUSMDU00016163	SRS8335901	SAMN18085331	PRJNA565795
AUSMDU00019302	SRS8335613	SAMN18085520	PRJNA565795
AUSMDU00019683	SRS8335709	SAMN18085635	PRJNA565795
AUSMDU00021660	SRS8335948	SAMN18085784	PRJNA565795
AUSMDU00016175	SRS8335912	SAMN18085339	PRJNA565795
AUSMDU00015764	SRS8351234	SAMN18083103	PRJNA565795
AUSMDU00015833	SRS9085189	SAMN18720281	PRJNA565795
AUSMDU00015765	SRS9084691	SAMN18720377	PRJNA565795
AUSMDU00022406	SRS8336128	SAMN18085888	PRJNA565795
AUSMDU00011358	SRS9084733	SAMN18720415	PRJNA565795
AUSMDU00015766	SRS8351574	SAMN18083078	PRJNA565795
AUSMDU00034376	SRS5393610	SAMN12768659	PRJNA565795
AUSMDU00034415	SRS5393661	SAMN12768605	PRJNA565795
AUSMDU00015834	SRS9084880	SAMN18720256	PRJNA565795
AUSMDU00019304	SRS9085137	SAMN18720343	PRJNA565795
AUSMDU00015592	SRS8351339	SAMN18083010	PRJNA565795
AUSMDU00010811	SRS8351310	SAMN18082693	PRJNA565795
AUSMDU00019305	SRS9084848	SAMN18720515	PRJNA565795
AUSMDU00034358	SRS5393612	SAMN12768660	PRJNA565795
AUSMDU00019684	SRS8335766	SAMN18085644	PRJNA565795
AUSMDU00019307	SRS8335812	SAMN18085480	PRJNA565795
AUSMDU00015835	SRS8335524	SAMN18085267	PRJNA565795
AUSMDU00011873	SRS8351554	SAMN18082858	PRJNA565795
AUSMDU00034383	SRS5393510	SAMN12768759	PRJNA565795
AUSMDU00034417	SRS5393713	SAMN12768877	PRJNA565795
AUSMDU00034399	SRS5393512	SAMN12768760	PRJNA565795
AUSMDU00010653	SRS9084811	SAMN18720485	PRJNA565795
AUSMDU00010654	SRS8351625	SAMN18082626	PRJNA565795
AUSMDU00010817	SRS8351318	SAMN18082700	PRJNA565795
AUSMDU00021662	SRS9084748	SAMN18720428	PRJNA565795
AUSMDU00019308	SRS8335502	SAMN18085420	PRJNA565795
AUSMDU00024060	SRS8336082	SAMN18085935	PRJNA565795
AUSMDU00015594	SRS8351687	SAMN18082973	PRJNA565795
AUSMDU00019366	SRS8335856	SAMN18085605	PRJNA565795
AUSMDU00034359	SRS5393613	SAMN12768661	PRJNA565795
AUSMDU00008533	SRS5393655	SAMN12768674	PRJNA565795
AUSMDU00015769	SRS9085178	SAMN18720280	PRJNA565795
AUSMDU00015770	SRS8335717	SAMN18085251	PRJNA565795
AUSMDU00015836	SRS8335852	SAMN18085206	PRJNA565795
AUSMDU00015771	SRS8351356	SAMN18083025	PRJNA565795
AUSMDU00034410	SRS5393672	SAMN12768606	PRJNA565795
AUSMDU00022557	SRS8336135	SAMN18085895	PRJNA565795
AUSMDU00019929	SRS8335777	SAMN18085654	PRJNA565795
AUSMDU00022389	SRS8336008	SAMN18085839	PRJNA565795
AUSMDU00010655	SRS8351408	SAMN18082627	PRJNA565795
AUSMDU00008420	SRS5393663	SAMN12768831	PRJNA565795
AUSMDU00019309	SRS9084736	SAMN18720418	PRJNA565795
AUSMDU00015595	SRS9084841	SAMN18720509	PRJNA565795
AUSMDU00015792	SRS8351575	SAMN18083079	PRJNA565795
AUSMDU00015596	SRS8351351	SAMN18083018	PRJNA565795
AUSMDU00010818	SRS8351326	SAMN18082706	PRJNA565795
AUSMDU00034411	SRS5393683	SAMN12768607	PRJNA565795
AUSMDU00034412	SRS5393694	SAMN12768608	PRJNA565795
AUSMDU00034377	SRS5393513	SAMN12768761	PRJNA565795
AUSMDU00011340	SRS8351450	SAMN18082764	PRJNA565795
AUSMDU00034392	SRS5393514	SAMN12768762	PRJNA565795
AUSMDU00015597	SRS8351263	SAMN18082985	PRJNA565795
AUSMDU00021665	SRS9085206	SAMN18720291	PRJNA565795
AUSMDU00015598	SRS8351643	SAMN18082906	PRJNA565795
AUSMDU00008638	SRS5393681	SAMN12768848	PRJNA565795
AUSMDU00019313	SRS8335516	SAMN18085432	PRJNA565795
AUSMDU00008534	SRS5393618	SAMN12768805	PRJNA565795
AUSMDU00010656	SRS9085139	SAMN18720236	PRJNA565795
AUSMDU00020302	SRS8336155	SAMN18085701	PRJNA565795
AUSMDU00008490	SRS5393649	SAMN12768669	PRJNA565795
AUSMDU00015793	SRS8335893	SAMN18085178	PRJNA565795
AUSMDU00015794	SRS8335902	SAMN18085179	PRJNA565795
AUSMDU00015795	SRS8335863	SAMN18085221	PRJNA565795
AUSMDU00016165	SRS8335451	SAMN18085316	PRJNA565795
AUSMDU00019314	SRS8335517	SAMN18085433	PRJNA565795
AUSMDU00015599	SRS8351204	SAMN18082931	PRJNA565795
AUSMDU00021666	SRS8335964	SAMN18085799	PRJNA565795
AUSMDU00034360	SRS5393515	SAMN12768763	PRJNA565795
AUSMDU00023211	SRS9085216	SAMN18720299	PRJNA565795
AUSMDU00008491	SRS9084970	SAMN18720264	PRJNA565795
AUSMDU00019316	SRS8335834	SAMN18085585	PRJNA565795
AUSMDU00034361	SRS5393614	SAMN12768662	PRJNA565795
AUSMDU00008492	SRS5393651	SAMN12768670	PRJNA565795
AUSMDU00022558	SRS8336137	SAMN18085896	PRJNA565795
AUSMDU00019317	SRS9084706	SAMN18720391	PRJNA565795
AUSMDU00011316	SRS8351413	SAMN18082730	PRJNA565795
AUSMDU00010657	SRS8351508	SAMN18082636	PRJNA565795
AUSMDU00012786	SRS8351541	SAMN18082847	PRJNA565795
AUSMDU00019318	SRS8335815	SAMN18085483	PRJNA565795
AUSMDU00012787	SRS8351621	SAMN18082889	PRJNA565795
AUSMDU00015600	SRS8351659	SAMN18082949	PRJNA565795
AUSMDU00015797	SRS8351389	SAMN18083055	PRJNA565795
AUSMDU00034362	SRS5393615	SAMN12768663	PRJNA565795
AUSMDU00023212	SRS8336085	SAMN18085937	PRJNA565795
AUSMDU00034363	SRS5393517	SAMN12768765	PRJNA565795
AUSMDU00016438	SRS8335423	SAMN18085349	PRJNA565795
AUSMDU00015601	SRS8351663	SAMN18082954	PRJNA565795
AUSMDU00022682	SRS8335998	SAMN18085830	PRJNA565795
AUSMDU00019319	SRS8335671	SAMN18085572	PRJNA565795
AUSMDU00021667	SRS9084679	SAMN18720366	PRJNA565795
AUSMDU00034402	SRS5393705	SAMN12768609	PRJNA565795
AUSMDU00010658	SRS8351430	SAMN18082629	PRJNA565795
AUSMDU00011875	SRS8351593	SAMN18082865	PRJNA565795
AUSMDU00020389	SRS8336172	SAMN18085715	PRJNA565795
AUSMDU00019323	SRS8335649	SAMN18085553	PRJNA565795
AUSMDU00010819	SRS8351292	SAMN18082675	PRJNA565795
AUSMDU00011876	SRS8351600	SAMN18082871	PRJNA565795
AUSMDU00023228	SRS8336109	SAMN18085958	PRJNA565795
AUSMDU00015602	SRS9085156	SAMN18720278	PRJNA565795
AUSMDU00019931	SRS8335783	SAMN18085659	PRJNA565795
AUSMDU00016166	SRS8335896	SAMN18085325	PRJNA565795
AUSMDU00011389	SRS8351433	SAMN18082748	PRJNA565795
AUSMDU00019324	SRS9085198	SAMN18720283	PRJNA565795
AUSMDU00019325	SRS9084670	SAMN18720358	PRJNA565795
AUSMDU00022394	SRS9084778	SAMN18720455	PRJNA565795
AUSMDU00008535	SRS5393619	SAMN12768806	PRJNA565795
AUSMDU00008536	SRS5393492	SAMN12768619	PRJNA565795
AUSMDU00008493	SRS5393578	SAMN12768794	PRJNA565795
AUSMDU00008494	SRS5393579	SAMN12768795	PRJNA565795
AUSMDU00008537	SRS5393656	SAMN12768675	PRJNA565795
AUSMDU00016167	SRS8335452	SAMN18085317	PRJNA565795
AUSMDU00010821	SRS8351297	SAMN18082682	PRJNA565795
AUSMDU00010820	SRS9084738	SAMN18720420	PRJNA565795
AUSMDU00011368	SRS9085129	SAMN18720335	PRJNA565795
AUSMDU00016874	SRS9085124	SAMN18720331	PRJNA565795
AUSMDU00017115	SRS9084686	SAMN18720373	PRJNA565795
AUSMDU00022395	SRS9084864	SAMN18720528	PRJNA565795
AUSMDU00015807	SRS8351633	SAMN18082896	PRJNA565795
AUSMDU00008538	SRS5393657	SAMN12768676	PRJNA565795
AUSMDU00019328	SRS9084678	SAMN18720365	PRJNA565795
AUSMDU00024916	SRS9085213	SAMN18720295	PRJNA565795
AUSMDU00023223	SRS9085211	SAMN18720294	PRJNA565795
AUSMDU00019329	SRS9085013	SAMN18720268	PRJNA565795
AUSMDU00022560	SRS9084853	SAMN18720521	PRJNA565795
AUSMDU00015604	SRS9084702	SAMN18720388	PRJNA565795
AUSMDU00023227	SRS8336097	SAMN18085945	PRJNA565795
AUSMDU00015798	SRS8351361	SAMN18083029	PRJNA565795
AUSMDU00008539	SRS5393620	SAMN12768807	PRJNA565795
AUSMDU00020921	SRS8336070	SAMN18085739	PRJNA565795
AUSMDU00019331	SRS8335739	SAMN18085447	PRJNA565795
AUSMDU00008639	SRS5393682	SAMN12768849	PRJNA565795
AUSMDU00015799	SRS8335883	SAMN18085238	PRJNA565795
AUSMDU00023314	SRS9085232	SAMN18720313	PRJNA565795
AUSMDU00015962	SRS8335867	SAMN18085220	PRJNA565795
AUSMDU00017023	SRS9084802	SAMN18720477	PRJNA565795
AUSMDU00010659	SRS8351451	SAMN18082631	PRJNA565795
AUSMDU00010822	SRS8351303	SAMN18082686	PRJNA565795
AUSMDU00011877	SRS8351549	SAMN18082853	PRJNA565795
AUSMDU00023224	SRS9084750	SAMN18720430	PRJNA565795
AUSMDU00020922	SRS8336055	SAMN18085725	PRJNA565795
AUSMDU00008495	SRS5393580	SAMN12768796	PRJNA565795
AUSMDU00008496	SRS5393698	SAMN12768863	PRJNA565795
AUSMDU00034393	SRS5393518	SAMN12768766	PRJNA565795
AUSMDU00020291	SRS9085221	SAMN18720303	PRJNA565795
AUSMDU00023215	SRS8336093	SAMN18085944	PRJNA565795
AUSMDU00011713	SRS9085214	SAMN18720296	PRJNA565795
AUSMDU00019688	SRS9084746	SAMN18720426	PRJNA565795
AUSMDU00008541	SRS5393720	SAMN12768882	PRJNA565795
AUSMDU00010660	SRS9084732	SAMN18720414	PRJNA565795
AUSMDU00016439	SRS8335564	SAMN18085361	PRJNA565795
AUSMDU00011346	SRS8351436	SAMN18082750	PRJNA565795
AUSMDU00034389	SRS5393519	SAMN12768767	PRJNA565795
AUSMDU00016440	SRS8335561	SAMN18085358	PRJNA565795
AUSMDU00020390	SRS8336174	SAMN18085718	PRJNA565795
AUSMDU00012788	SRS9084833	SAMN18720502	PRJNA565795
AUSMDU00019332	SRS8335814	SAMN18085481	PRJNA565795
AUSMDU00034369	SRS5393520	SAMN12768768	PRJNA565795
AUSMDU00019333	SRS9084718	SAMN18720402	PRJNA565795
AUSMDU00019335	SRS9085118	SAMN18720325	PRJNA565795
AUSMDU00019336	SRS8335800	SAMN18085468	PRJNA565795
AUSMDU00011380	SRS8351467	SAMN18082779	PRJNA565795
AUSMDU00034364	SRS5393521	SAMN12768769	PRJNA565795
AUSMDU00020304	SRS8336158	SAMN18085702	PRJNA565795
AUSMDU00019360	SRS8335735	SAMN18085440	PRJNA565795
AUSMDU00019337	SRS8335468	SAMN18085533	PRJNA565795
AUSMDU00019338	SRS9084784	SAMN18720460	PRJNA565795
AUSMDU00034419	SRS5393714	SAMN12768878	PRJNA565795
AUSMDU00034398	SRS5393523	SAMN12768770	PRJNA565795
AUSMDU00016169	SRS8335439	SAMN18085305	PRJNA565795
AUSMDU00008422	SRS5393370	SAMN12768682	PRJNA565795
AUSMDU00015803	SRS9084800	SAMN18720473	PRJNA565795
AUSMDU00015804	SRS9084705	SAMN18720390	PRJNA565795
AUSMDU00011706	SRS8351524	SAMN18082832	PRJNA565795
AUSMDU00011708	SRS8351481	SAMN18082792	PRJNA565795
AUSMDU00015605	SRS8351650	SAMN18082913	PRJNA565795
AUSMDU00021675	SRS9084763	SAMN18720442	PRJNA565795
AUSMDU00021673	SRS9085231	SAMN18720312	PRJNA565795
AUSMDU00015976	SRS9084669	SAMN18720355	PRJNA565795
AUSMDU00015805	SRS8351228	SAMN18083097	PRJNA565795
AUSMDU00020927	SRS8336079	SAMN18085747	PRJNA565795
AUSMDU00015806	SRS8335565	SAMN18085182	PRJNA565795
AUSMDU00008641	SRS5393726	SAMN12768888	PRJNA565795
AUSMDU00010661	SRS9084684	SAMN18720369	PRJNA565795
AUSMDU00011318	SRS8351418	SAMN18082731	PRJNA565795
AUSMDU00019343	SRS8335476	SAMN18085541	PRJNA565795
AUSMDU00011707	SRS8351502	SAMN18082811	PRJNA565795
AUSMDU00010662	SRS8351419	SAMN18082628	PRJNA565795
AUSMDU00015808	SRS8351376	SAMN18083041	PRJNA565795
AUSMDU00022561	SRS8336116	SAMN18085879	PRJNA565795
AUSMDU00019345	SRS8335601	SAMN18085509	PRJNA565795
AUSMDU00023217	SRS9084823	SAMN18720496	PRJNA565795
AUSMDU00022683	SRS8336040	SAMN18085920	PRJNA565795
AUSMDU00008498	SRS5393652	SAMN12768671	PRJNA565795
AUSMDU00021676	SRS9085142	SAMN18720347	PRJNA565795
AUSMDU00017120	SRS8335642	SAMN18085401	PRJNA565795
AUSMDU00020929	SRS8336059	SAMN18085730	PRJNA565795
AUSMDU00015840	SRS8335546	SAMN18085286	PRJNA565795
AUSMDU00022562	SRS8336136	SAMN18085897	PRJNA565795
AUSMDU00034372	SRS5393524	SAMN12768771	PRJNA565795
AUSMDU00019371	SRS8335692	SAMN18085621	PRJNA565795
AUSMDU00010663	SRS8351529	SAMN18082638	PRJNA565795
AUSMDU00015809	SRS8335874	SAMN18085230	PRJNA565795
AUSMDU00011714	SRS9085102	SAMN18720276	PRJNA565795
AUSMDU00008423	SRS5393548	SAMN12768628	PRJNA565795
AUSMDU00034385	SRS5393664	SAMN12768832	PRJNA565795
AUSMDU00011320	SRS9085127	SAMN18720334	PRJNA565795
AUSMDU00022563	SRS8336138	SAMN18085898	PRJNA565795
AUSMDU00010664	SRS9084751	SAMN18720431	PRJNA565795
AUSMDU00016442	SRS9084734	SAMN18720416	PRJNA565795
AUSMDU00008499	SRS5393653	SAMN12768672	PRJNA565795
AUSMDU00021677	SRS8335960	SAMN18085795	PRJNA565795
AUSMDU00012789	SRS8351619	SAMN18082888	PRJNA565795
AUSMDU00016143	SRS9085119	SAMN18720326	PRJNA565795
AUSMDU00008643	SRS5393684	SAMN12768850	PRJNA565795
AUSMDU00015964	SRS9084790	SAMN18720466	PRJNA565795
AUSMDU00015810	SRS9084789	SAMN18720465	PRJNA565795
AUSMDU00015811	SRS8351236	SAMN18083105	PRJNA565795
AUSMDU00020305	SRS8336160	SAMN18085703	PRJNA565795
AUSMDU00022400	SRS9085209	SAMN18720292	PRJNA565795
AUSMDU00016144	SRS8351216	SAMN18082942	PRJNA565795
AUSMDU00008543	SRS5393658	SAMN12768677	PRJNA565795
AUSMDU00015606	SRS9084737	SAMN18720419	PRJNA565795
AUSMDU00022393	SRS9084913	SAMN18720259	PRJNA565795
AUSMDU00022564	SRS8336124	SAMN18085885	PRJNA565795
AUSMDU00019934	SRS8335781	SAMN18085656	PRJNA565795
AUSMDU00008644	SRS5393685	SAMN12768851	PRJNA565795
AUSMDU00008645	SRS5393727	SAMN12768889	PRJNA565795
AUSMDU00015607	SRS8351270	SAMN18082991	PRJNA565795
AUSMDU00034373	SRS5393525	SAMN12768772	PRJNA565795
AUSMDU00021681	SRS9084774	SAMN18720452	PRJNA565795
AUSMDU00019347	SRS8335758	SAMN18085463	PRJNA565795
AUSMDU00008544	SRS5393621	SAMN12768808	PRJNA565795
AUSMDU00020930	SRS8336188	SAMN18085759	PRJNA565795
AUSMDU00022403	SRS8336196	SAMN18085853	PRJNA565795
AUSMDU00023315	SRS8336146	SAMN18085963	PRJNA565795
AUSMDU00008500	SRS5393581	SAMN12768797	PRJNA565795
AUSMDU00008546	SRS5393622	SAMN12768809	PRJNA565795
AUSMDU00010824	SRS9084801	SAMN18720476	PRJNA565795
AUSMDU00017024	SRS8335720	SAMN18085253	PRJNA565795
AUSMDU00010665	SRS9084824	SAMN18720497	PRJNA565795
AUSMDU00016170	SRS8335894	SAMN18085323	PRJNA565795
AUSMDU00019935	SRS8335772	SAMN18085649	PRJNA565795
AUSMDU00022565	SRS9085236	SAMN18720316	PRJNA565795
AUSMDU00008424	SRS5393371	SAMN12768683	PRJNA565795
AUSMDU00022380	SRS8336123	SAMN18085886	PRJNA565795
AUSMDU00022404	SRS8336210	SAMN18085863	PRJNA565795
AUSMDU00034386	SRS5393526	SAMN12768773	PRJNA565795
AUSMDU00010667	SRS8351623	SAMN18082617	PRJNA565795
AUSMDU00034365	SRS5393616	SAMN12768664	PRJNA565795
AUSMDU00015814	SRS8335715	SAMN18085249	PRJNA565795
AUSMDU00015977	SRS8335727	SAMN18085260	PRJNA565795
AUSMDU00019327	SRS9084765	SAMN18720246	PRJNA565795
AUSMDU00011697	SRS8351525	SAMN18082829	PRJNA565795
AUSMDU00021682	SRS8335938	SAMN18085775	PRJNA565795
AUSMDU00022405	SRS8336011	SAMN18085840	PRJNA565795
AUSMDU00034403	SRS5393717	SAMN12768610	PRJNA565795
AUSMDU00015608	SRS9084785	SAMN18720462	PRJNA565795
AUSMDU00034368	SRS5393527	SAMN12768774	PRJNA565795
AUSMDU00015603	SRS8351678	SAMN18082966	PRJNA565795
AUSMDU00034348	SRS5393528	SAMN12768775	PRJNA565795
AUSMDU00011700	SRS8351493	SAMN18082802	PRJNA565795
AUSMDU00022566	SRS8336117	SAMN18085880	PRJNA565795
AUSMDU00015965	SRS8351378	SAMN18083045	PRJNA565795
AUSMDU00022408	SRS8336129	SAMN18085890	PRJNA565795
AUSMDU00008258	SRS5393659	SAMN12768678	PRJNA565795
AUSMDU00015831	SRS8335841	SAMN18085205	PRJNA565795
AUSMDU00022685	SRS8336133	SAMN18085893	PRJNA565795
AUSMDU00015816	SRS8335885	SAMN18085241	PRJNA565795
AUSMDU00019349	SRS8335673	SAMN18085573	PRJNA565795
AUSMDU00034366	SRS5393529	SAMN12768776	PRJNA565795
AUSMDU00019936	SRS8335921	SAMN18085662	PRJNA565795
AUSMDU00020294	SRS8335999	SAMN18085679	PRJNA565795
AUSMDU00019690	SRS9085024	SAMN18720269	PRJNA565795
AUSMDU00019937	SRS9084825	SAMN18720498	PRJNA565795
AUSMDU00020295	SRS8336010	SAMN18085680	PRJNA565795
AUSMDU00034387	SRS5393530	SAMN12768777	PRJNA565795
AUSMDU00015966	SRS9085225	SAMN18720307	PRJNA565795
AUSMDU00019350	SRS8335816	SAMN18085482	PRJNA565795
AUSMDU00008259	SRS5393660	SAMN12768679	PRJNA565795
AUSMDU00011355	SRS8351400	SAMN18082718	PRJNA565795
AUSMDU00008260	SRS5393624	SAMN12768810	PRJNA565795
AUSMDU00008261	SRS5393721	SAMN12768883	PRJNA565795
AUSMDU00034404	SRS5393728	SAMN12768611	PRJNA565795
AUSMDU00015818	SRS8335889	SAMN18085245	PRJNA565795
AUSMDU00034378	SRS5393531	SAMN12768778	PRJNA565795
AUSMDU00022568	SRS9085226	SAMN18720306	PRJNA565795
AUSMDU00015576	SRS9084714	SAMN18720397	PRJNA565795
AUSMDU00023219	SRS8336095	SAMN18085947	PRJNA565795
AUSMDU00015577	SRS8351280	SAMN18083000	PRJNA565795
AUSMDU00019351	SRS8335656	SAMN18085559	PRJNA565795
AUSMDU00022379	SRS8336200	SAMN18085855	PRJNA565795
AUSMDU00022569	SRS8336029	SAMN18085915	PRJNA565795
AUSMDU00023220	SRS8336081	SAMN18085933	PRJNA565795
AUSMDU00020932	SRS9085205	SAMN18720288	PRJNA565795
AUSMDU00020934	SRS9085208	SAMN18720289	PRJNA565795
AUSMDU00034346	SRS5393532	SAMN12768779	PRJNA565795
AUSMDU00015820	SRS8335888	SAMN18085242	PRJNA565795
AUSMDU00019353	SRS8335730	SAMN18085439	PRJNA565795
AUSMDU00008262	SRS5393625	SAMN12768811	PRJNA565795
AUSMDU00015967	SRS9084777	SAMN18720454	PRJNA565795
AUSMDU00019354	SRS8335746	SAMN18085452	PRJNA565795
AUSMDU00023316	SRS8336108	SAMN18085959	PRJNA565795
AUSMDU00008503	SRS5393699	SAMN12768864	PRJNA565795
AUSMDU00016171	SRS8335425	SAMN18085292	PRJNA565795
AUSMDU00019339	SRS8335518	SAMN18085434	PRJNA565795
AUSMDU00019357	SRS8335810	SAMN18085477	PRJNA565795
AUSMDU00019356	SRS8335847	SAMN18085598	PRJNA565795
AUSMDU00011702	SRS9084854	SAMN18720518	PRJNA565795
AUSMDU00015754	SRS9084851	SAMN18720519	PRJNA565795
AUSMDU00016140	SRS9084852	SAMN18720520	PRJNA565795
AUSMDU00008504	SRS5393654	SAMN12768673	PRJNA565795
AUSMDU00020936	SRS8336060	SAMN18085731	PRJNA565795
AUSMDU00034384	SRS5393563	SAMN12768780	PRJNA565795
AUSMDU00034380	SRS5393564	SAMN12768781	PRJNA565795
AUSMDU00023209	SRS8336048	SAMN18085932	PRJNA565795
AUSMDU00023221	SRS9084749	SAMN18720429	PRJNA565795
AUSMDU00010825	SRS8351311	SAMN18082694	PRJNA565795
AUSMDU00016141	SRS8351367	SAMN18083033	PRJNA565795
AUSMDU00017116	SRS8335424	SAMN18085350	PRJNA565795
AUSMDU00016142	SRS8351369	SAMN18083037	PRJNA565795
AUSMDU00034367	SRS5393565	SAMN12768782	PRJNA565795
AUSMDU00010589	SRS8351696	SAMN18082647	PRJNA565795
AUSMDU00021683	SRS9084680	SAMN18720367	PRJNA565795
AUSMDU00015584	SRS8351341	SAMN18083013	PRJNA565795
AUSMDU00011372	SRS8351472	SAMN18082784	PRJNA565795
